# Progression GWAS followed by functional characterization implicates E3 ubiquitin ligase *TRIM2* as a potential genetic modifier of Parkinson’s disease progression

**DOI:** 10.1101/2025.02.21.25322301

**Authors:** Ameya S. Kulkarni, Dan Apicco, Saleh Tamim, Lauren Gibilisco, Layan Nahlawi, Rachel Lucia, Sujana Ghosh, Samantha Lent, Yanyu Liang, Saurabh Khasnavis, Laura Smith, Joshua Stender, Priyanka Vijay, Cindy Zadikoff, Justin Wade Davis, Jan Stoehr, Hyun Ji Noh

## Abstract

Parkinson’s Disease (PD) is a progressive neurodegenerative disorder, affecting 10 million people worldwide. While genome-wide association studies (GWAS) have identified many genetic variants associated with PD incidence, the genetics underlying PD progression are poorly understood. Here, we aim to address this gap by performing GWAS on longitudinal clinical metrics from well-defined PD cohorts. Specifically, we identify 8 novel GWAS genes for PD progression, including *TRIM2,* which encodes an E3 ubiquitin ligase with loss-of-function mutations that cause neuropathy. Functional genomics data suggest that the GWAS SNPs in the locus of *TRIM2* regulate its expression across several PD-relevant brain regions. Further, we show that *TRIM2* knockdown and overexpression in primary neurons regulate neurofilament light (NF-L) levels and α-synuclein aggregation-the primary neuropathological hallmark of PD. Peripheral proteomic analysis of a genetically defined PD patient cohort demonstrates increased NF-L protein levels in the plasma and cerebrospinal fluid of *TRIM2* SNP carriers, corroborating the role of TRIM2 in NF-L regulation. Overall, by integrating PD progression GWAS with transcriptomic, eQTL analyses, and functional data in PD cellular models, we identify new targets including *TRIM2* that may influence the progression rate of PD.
