## Supplementary Table 1 for "Progression GWAS followed by functional characterization implicates E3 ubiquitin ligase *TRIM2* as a potential genetic modifier of Parkinson’s disease progression"

### Sheet: PD_prog_GWAS_hits
GWAS SNP (CHR:POS_REF_ALT)	SNP ID	Locus start (bp)	Locus end (bp)	Locus Size (bp)	Dataset	Region	AF in dataset	AF in gnomAD v3.1.1	P-value	Beta	Gene annotation	Genes in Locus
4:153333364_G_A	rs72729647	153251332	153333365	82033	PPMI	PPMI:chr4	0.219	0.1897	2.747e-08	4.388	TRIM2	ENSG00000109654,ENSG00000201786,ENSG00000213406,ENSG00000252030,ENSG00000288637
4:153289137_A_G	rs62323742	153251332	153333365	82033	PPMI	PPMI:chr4	0.298	0.2632	3.876e-08	3.897	TRIM2	ENSG00000109654,ENSG00000201786,ENSG00000213406,ENSG00000252030,ENSG00000288637
2:111853779_T_C	rs574099767	111853779	111853779	0	AMP-PD	-	0.011	0.01025	3.54e-08	7.629	ANAPC1	ENSG00000153107
3:78353969_A_G	rs73107779	78260694	78579458	318764	AMP-PD	AMPPD:chr3_1	0.01	0.007302	4.55e-08	7.706		ENSG00000206891,ENSG00000222574,ENSG00000239226,ENSG00000240241,ENSG00000240573,ENSG00000243957,ENSG00000244461
3:114555552_C_T	rs142084086	114555552	114555552	0	AMP-PD	-	0.013	0.01104	3.03e-08	6.852	ZBTB20	ENSG00000181722
3:135922083_A_T	rs116741793	135786231	136271664	485433	AMP-PD	AMPPD:chr3_2	0.01	0.007717	4.63e-08	7.701		ENSG00000073711,ENSG00000114054,ENSG00000118007,ENSG00000174579,ENSG00000227267,ENSG00000241438,ENSG00000241905,ENSG00000242222,ENSG00000244740,ENSG00000273455
3:135927250_G_T	rs147934961	135786231	136412053	625822	AMP-PD	AMPPD:chr3_2	0.009	0.006447	2.15e-08	8.251		ENSG00000073711,ENSG00000114054,ENSG00000118007,ENSG00000174579,ENSG00000227267,ENSG00000241438,ENSG00000241905,ENSG00000242222,ENSG00000244740,ENSG00000273455
3:135930659_G_A	rs116597875	135786231	136412053	625822	AMP-PD	AMPPD:chr3_2	0.009	0.006464	2.15e-08	8.251		ENSG00000073711,ENSG00000114054,ENSG00000118007,ENSG00000174579,ENSG00000227267,ENSG00000241438,ENSG00000241905,ENSG00000242222,ENSG00000244740,ENSG00000273455
3:135954394_T_C	rs149169946	135786231	136412053	625822	AMP-PD	AMPPD:chr3_2	0.008	0.006622	1.7e-08	8.97		ENSG00000073711,ENSG00000114054,ENSG00000118007,ENSG00000174579,ENSG00000227267,ENSG00000241438,ENSG00000241905,ENSG00000242222,ENSG00000244740,ENSG00000273455
3:135968600_A_G	rs149239932	135786231	136412053	625822	AMP-PD	AMPPD:chr3_2	0.008	0.00663	1.7e-08	8.97	PPP2R3A	ENSG00000073711,ENSG00000114054,ENSG00000118007,ENSG00000174579,ENSG00000227267,ENSG00000241438,ENSG00000241905,ENSG00000242222,ENSG00000244740,ENSG00000273455
3:136074528_A_C	rs142236497	135786231	136412053	625822	AMP-PD	AMPPD:chr3_2	0.008	0.006607	3.31e-08	8.785		ENSG00000073711,ENSG00000114054,ENSG00000118007,ENSG00000174579,ENSG00000227267,ENSG00000241438,ENSG00000241905,ENSG00000242222,ENSG00000244740,ENSG00000273455
6:74928376_G_C	rs192758048	74920846	75110443	189597	AMP-PD	AMPPD:chr6	0.013	0.005626	1.07e-09	7.823		ENSG00000111799
11:134378248_A_G	rs147142161	134378248	134378248	0	AMP-PD	-	0.013	0.009524	2.08e-09	7.287	GLB1L2	ENSG00000149328
12:116045119_A_G	rs139365555	116045119	116293564	248445	AMP-PD	AMPPD:chr12	0.012	0.007847	4.29e-09	7.667	MED13L	ENSG00000123066,ENSG00000200665,ENSG00000207967,ENSG00000257979,ENSG00000258337
12:116082588_T_C	rs147826235	116045119	116315524	270405	AMP-PD	AMPPD:chr12	0.013	0.008691	3.54e-08	6.959		ENSG00000123066,ENSG00000200665,ENSG00000207967,ENSG00000257979,ENSG00000258337
12:116157365_C_T	rs116952358	116045119	116315524	270405	AMP-PD	AMPPD:chr12	0.013	0.008018	2.22e-08	6.959		ENSG00000123066,ENSG00000200665,ENSG00000207967,ENSG00000257979,ENSG00000258337
12:116182832_G_T	rs118168984	116045119	116315524	270405	AMP-PD	AMPPD:chr12	0.013	0.008856	3.54e-08	6.959		ENSG00000123066,ENSG00000200665,ENSG00000207967,ENSG00000257979,ENSG00000258337
17:68625931_A_G	rs143693407	68625931	68625931	0	AMP-PD	-	0.01	0.007942	1.29e-08	8.219	LINC01482	ENSG00000267659
20:57608077_C_A	rs141673834	57608077	57608077	0	AMP-PD	-	0.01	0.005842	1.97e-10	8.617	ZBP1	ENSG00000124256
22:39942996_CCTT_C	rs200474818	39942538	39942996	458	AMP-PD	AMPPD:chr22	0.013	0.007476	1.36e-08	7.314		ENSG00000100351,ENSG00000176177,ENSG00000226085,ENSG00000235647,ENSG00000238875
