## Supplementary Table 7 for "Progression GWAS followed by functional characterization implicates E3 ubiquitin ligase *TRIM2* as a potential genetic modifier of Parkinson’s disease progression"

### Sheet: PPMI_AMP-PD
Ensembl Gene ID	Entrez Gene ID	Gene Name	Description
ENSG00000078328	54715	RBFOX1	RNA binding fox-1 homolog 1 [Source:HGNC Symbol;Acc:HGNC:18222]
ENSG00000144278	114805	GALNT13	polypeptide N-acetylgalactosaminyltransferase 13 [Source:HGNC Symbol;Acc:HGNC:23242]
ENSG00000172965	541471	MIR4435-2HG	MIR4435-2 host gene [Source:HGNC Symbol;Acc:HGNC:35163]
ENSG00000185345	5071	PRKN	parkin RBR E3 ubiquitin protein ligase [Source:HGNC Symbol;Acc:HGNC:8607]
ENSG00000198860	116461	TSEN15	tRNA splicing endonuclease subunit 15 [Source:HGNC Symbol;Acc:HGNC:16791]
ENSG00000199840	NA	Y_RNA	Y RNA [Source:RFAM;Acc:RF00019]
ENSG00000207080	NA	Y_RNA	Y RNA [Source:RFAM;Acc:RF00019]
ENSG00000231427	102723605	LINC01445	long intergenic non-protein coding RNA 1445 [Source:HGNC Symbol;Acc:HGNC:50771]
ENSG00000286655	NA		novel transcript, antisense to TSEN15

### Sheet: AMP-PD_PFF
Ensembl Gene ID	Entrez Gene ID	Gene Name	Description
ENSG00000071242	6196	RPS6KA2	ribosomal protein S6 kinase A2 [Source:HGNC Symbol;Acc:HGNC:10431]
ENSG00000078328	54715	RBFOX1	RNA binding fox-1 homolog 1 [Source:HGNC Symbol;Acc:HGNC:18222]
ENSG00000087077	7205	TRIP6	thyroid hormone receptor interactor 6 [Source:HGNC Symbol;Acc:HGNC:12311]
ENSG00000087085	43	ACHE	acetylcholinesterase (Cartwright blood group) [Source:HGNC Symbol;Acc:HGNC:108]
ENSG00000087495	116154	PHACTR3	phosphatase and actin regulator 3 [Source:HGNC Symbol;Acc:HGNC:15833]
ENSG00000105281	6510	SLC1A5	solute carrier family 1 member 5 [Source:HGNC Symbol;Acc:HGNC:10943]
ENSG00000105287	25865	PRKD2	protein kinase D2 [Source:HGNC Symbol;Acc:HGNC:17293]
ENSG00000108381	443	ASPA	aspartoacylase [Source:HGNC Symbol;Acc:HGNC:756]
ENSG00000111799	1303	COL12A1	collagen type XII alpha 1 chain [Source:HGNC Symbol;Acc:HGNC:2188]
ENSG00000115252	5136	PDE1A	phosphodiesterase 1A [Source:HGNC Symbol;Acc:HGNC:8774]
ENSG00000120889	8795	TNFRSF10B	TNF receptor superfamily member 10b [Source:HGNC Symbol;Acc:HGNC:11905]
ENSG00000124215	60437	CDH26	cadherin 26 [Source:HGNC Symbol;Acc:HGNC:15902]
ENSG00000125967	63941	NECAB3	N-terminal EF-hand calcium binding protein 3 [Source:HGNC Symbol;Acc:HGNC:15851]
ENSG00000131149	23199	GSE1	Gse1 coiled-coil protein [Source:HGNC Symbol;Acc:HGNC:28979]
ENSG00000138641	8916	HERC3	HECT and RLD domain containing E3 ubiquitin protein ligase 3 [Source:HGNC Symbol;Acc:HGNC:4876]
ENSG00000138642	55008	HERC6	HECT and RLD domain containing E3 ubiquitin protein ligase family member 6 [Source:HGNC Symbol;Acc:HGNC:26072]
ENSG00000140836	463	ZFHX3	zinc finger homeobox 3 [Source:HGNC Symbol;Acc:HGNC:777]
ENSG00000142798	3339	HSPG2	heparan sulfate proteoglycan 2 [Source:HGNC Symbol;Acc:HGNC:5273]
ENSG00000145335	6622	SNCA	synuclein alpha [Source:HGNC Symbol;Acc:HGNC:11138]
ENSG00000146828	56996	SLC12A9	solute carrier family 12 member 9 [Source:HGNC Symbol;Acc:HGNC:17435]
ENSG00000149328	89944	GLB1L2	galactosidase beta 1 like 2 [Source:HGNC Symbol;Acc:HGNC:25129]
ENSG00000156395	22986	SORCS3	sortilin related VPS10 domain containing receptor 3 [Source:HGNC Symbol;Acc:HGNC:16699]
ENSG00000157110	11030	RBPMS	RNA binding protein, mRNA processing factor [Source:HGNC Symbol;Acc:HGNC:19097]
ENSG00000157483	4643	MYO1E	myosin IE [Source:HGNC Symbol;Acc:HGNC:7599]
ENSG00000164620	285613	RELL2	RELT like 2 [Source:HGNC Symbol;Acc:HGNC:26902]
ENSG00000170381	9723	SEMA3E	semaphorin 3E [Source:HGNC Symbol;Acc:HGNC:10727]
ENSG00000176125	402682	UFSP1	UFM1 specific peptidase 1 (inactive) [Source:HGNC Symbol;Acc:HGNC:33821]
ENSG00000180900	23513	SCRIB	scribble planar cell polarity protein [Source:HGNC Symbol;Acc:HGNC:30377]
ENSG00000183166	83698	CALN1	calneuron 1 [Source:HGNC Symbol;Acc:HGNC:13248]
ENSG00000183246	150221	RIMBP3C	RIMS binding protein 3C [Source:HGNC Symbol;Acc:HGNC:33892]
ENSG00000185477	285513	GPRIN3	GPRIN family member 3 [Source:HGNC Symbol;Acc:HGNC:27733]
ENSG00000196411	2050	EPHB4	EPH receptor B4 [Source:HGNC Symbol;Acc:HGNC:3395]
ENSG00000206140	645426	TMEM191C	transmembrane protein 191C [Source:HGNC Symbol;Acc:HGNC:33601]
ENSG00000240764	56097	PCDHGC5	protocadherin gamma subfamily C, 5 [Source:HGNC Symbol;Acc:HGNC:8718]
ENSG00000287542	8916		HECT and RLD domain containing E3 ubiquitin protein ligase 3 [Source:NCBI gene (formerly Entrezgene);Acc:8916]

### Sheet: PPMI_PFF
Ensembl Gene ID	Entrez Gene ID	Gene Name	Description
ENSG00000002746	23072	HECW1	HECT, C2 and WW domain containing E3 ubiquitin protein ligase 1 [Source:HGNC Symbol;Acc:HGNC:22195]
ENSG00000004975	1856	DVL2	dishevelled segment polarity protein 2 [Source:HGNC Symbol;Acc:HGNC:3086]
ENSG00000006659	56891	LGALS14	galectin 14 [Source:HGNC Symbol;Acc:HGNC:30054]
ENSG00000048052	9734	HDAC9	histone deacetylase 9 [Source:HGNC Symbol;Acc:HGNC:14065]
ENSG00000060718	1301	COL11A1	collagen type XI alpha 1 chain [Source:HGNC Symbol;Acc:HGNC:2186]
ENSG00000065054	9351	SLC9A3R2	SLC9A3 regulator 2 [Source:HGNC Symbol;Acc:HGNC:11076]
ENSG00000065057	4913	NTHL1	nth like DNA glycosylase 1 [Source:HGNC Symbol;Acc:HGNC:8028]
ENSG00000067836	79641	ROGDI	rogdi atypical leucine zipper [Source:HGNC Symbol;Acc:HGNC:29478]
ENSG00000068781	286749	STON1-GTF2A1L	STON1-GTF2A1L readthrough [Source:HGNC Symbol;Acc:HGNC:30651]
ENSG00000073008	5817	PVR	PVR cell adhesion molecule [Source:HGNC Symbol;Acc:HGNC:9705]
ENSG00000074416	11343	MGLL	monoglyceride lipase [Source:HGNC Symbol;Acc:HGNC:17038]
ENSG00000077942	2192	FBLN1	fibulin 1 [Source:HGNC Symbol;Acc:HGNC:3600]
ENSG00000078328	54715	RBFOX1	RNA binding fox-1 homolog 1 [Source:HGNC Symbol;Acc:HGNC:18222]
ENSG00000084636	1307	COL16A1	collagen type XVI alpha 1 chain [Source:HGNC Symbol;Acc:HGNC:2193]
ENSG00000090924	64857	PLEKHG2	pleckstrin homology and RhoGEF domain containing G2 [Source:HGNC Symbol;Acc:HGNC:29515]
ENSG00000090932	10683	DLL3	delta like canonical Notch ligand 3 [Source:HGNC Symbol;Acc:HGNC:2909]
ENSG00000095370	10044	SH2D3C	SH2 domain containing 3C [Source:HGNC Symbol;Acc:HGNC:16884]
ENSG00000103363	6923	ELOB	elongin B [Source:HGNC Symbol;Acc:HGNC:11619]
ENSG00000105198	29124	LGALS13	galectin 13 [Source:HGNC Symbol;Acc:HGNC:15449]
ENSG00000106976	1759	DNM1	dynamin 1 [Source:HGNC Symbol;Acc:HGNC:2972]
ENSG00000106991	2022	ENG	endoglin [Source:HGNC Symbol;Acc:HGNC:3349]
ENSG00000109654	23321	TRIM2	tripartite motif containing 2 [Source:HGNC Symbol;Acc:HGNC:15974]
ENSG00000116147	7143	TNR	tenascin R [Source:HGNC Symbol;Acc:HGNC:11953]
ENSG00000116667	81563	C1orf21	chromosome 1 open reading frame 21 [Source:HGNC Symbol;Acc:HGNC:15494]
ENSG00000119333	89891	DYNC2I2	dynein 2 intermediate chain 2 [Source:HGNC Symbol;Acc:HGNC:28296]
ENSG00000120049	30819	KCNIP2	potassium voltage-gated channel interacting protein 2 [Source:HGNC Symbol;Acc:HGNC:15522]
ENSG00000121753	576	ADGRB2	adhesion G protein-coupled receptor B2 [Source:HGNC Symbol;Acc:HGNC:944]
ENSG00000121769	2170	FABP3	fatty acid binding protein 3 [Source:HGNC Symbol;Acc:HGNC:3557]
ENSG00000125810	22918	CD93	CD93 molecule [Source:HGNC Symbol;Acc:HGNC:15855]
ENSG00000125814	63908	NAPB	NSF attachment protein beta [Source:HGNC Symbol;Acc:HGNC:15751]
ENSG00000126603	84662	GLIS2	GLIS family zinc finger 2 [Source:HGNC Symbol;Acc:HGNC:29450]
ENSG00000127561	9143	SYNGR3	synaptogyrin 3 [Source:HGNC Symbol;Acc:HGNC:11501]
ENSG00000128016	7538	ZFP36	ZFP36 ring finger protein [Source:HGNC Symbol;Acc:HGNC:12862]
ENSG00000130635	1289	COL5A1	collagen type V alpha 1 chain [Source:HGNC Symbol;Acc:HGNC:2209]
ENSG00000131584	116983	ACAP3	ArfGAP with coiled-coil, ankyrin repeat and PH domains 3 [Source:HGNC Symbol;Acc:HGNC:16754]
ENSG00000131634	79652	TMEM204	transmembrane protein 204 [Source:HGNC Symbol;Acc:HGNC:14158]
ENSG00000131941	85415	RHPN2	rhophilin Rho GTPase binding protein 2 [Source:HGNC Symbol;Acc:HGNC:19974]
ENSG00000132535	1742	DLG4	discs large MAGUK scaffold protein 4 [Source:HGNC Symbol;Acc:HGNC:2903]
ENSG00000132671	6754	SSTR4	somatostatin receptor 4 [Source:HGNC Symbol;Acc:HGNC:11333]
ENSG00000133800	10894	LYVE1	lymphatic vessel endothelial hyaluronan receptor 1 [Source:HGNC Symbol;Acc:HGNC:14687]
ENSG00000136830	64855	NIBAN2	niban apoptosis regulator 2 [Source:HGNC Symbol;Acc:HGNC:25282]
ENSG00000136854	6812	STXBP1	syntaxin binding protein 1 [Source:HGNC Symbol;Acc:HGNC:11444]
ENSG00000136859	23452	ANGPTL2	angiopoietin like 2 [Source:HGNC Symbol;Acc:HGNC:490]
ENSG00000137070	3590	IL11RA	interleukin 11 receptor subunit alpha [Source:HGNC Symbol;Acc:HGNC:5967]
ENSG00000140986	6123	RPL3L	ribosomal protein L3 like [Source:HGNC Symbol;Acc:HGNC:10351]
ENSG00000140992	5170	PDPK1	3-phosphoinositide dependent protein kinase 1 [Source:HGNC Symbol;Acc:HGNC:8816]
ENSG00000142910	64129	TINAGL1	tubulointerstitial nephritis antigen like 1 [Source:HGNC Symbol;Acc:HGNC:19168]
ENSG00000145506	85409	NKD2	NKD inhibitor of WNT signaling pathway 2 [Source:HGNC Symbol;Acc:HGNC:17046]
ENSG00000145934	57451	TENM2	teneurin transmembrane protein 2 [Source:HGNC Symbol;Acc:HGNC:29943]
ENSG00000148346	3934	LCN2	lipocalin 2 [Source:HGNC Symbol;Acc:HGNC:6526]
ENSG00000148926	133	ADM	adrenomedullin [Source:HGNC Symbol;Acc:HGNC:259]
ENSG00000151388	81792	ADAMTS12	ADAM metallopeptidase with thrombospondin type 1 motif 12 [Source:HGNC Symbol;Acc:HGNC:14605]
ENSG00000152104	5784	PTPN14	protein tyrosine phosphatase non-receptor type 14 [Source:HGNC Symbol;Acc:HGNC:9647]
ENSG00000152503	55521	TRIM36	tripartite motif containing 36 [Source:HGNC Symbol;Acc:HGNC:16280]
ENSG00000153132	1047	CLGN	calmegin [Source:HGNC Symbol;Acc:HGNC:2060]
ENSG00000157445	55799	CACNA2D3	calcium voltage-gated channel auxiliary subunit alpha2delta 3 [Source:HGNC Symbol;Acc:HGNC:15460]
ENSG00000160446	84885	ZDHHC12	zinc finger DHHC-type palmitoyltransferase 12 [Source:HGNC Symbol;Acc:HGNC:19159]
ENSG00000162063	899	CCNF	cyclin F [Source:HGNC Symbol;Acc:HGNC:1591]
ENSG00000162065	57465	TBC1D24	TBC1 domain family member 24 [Source:HGNC Symbol;Acc:HGNC:29203]
ENSG00000162066	51005	AMDHD2	amidohydrolase domain containing 2 [Source:HGNC Symbol;Acc:HGNC:24262]
ENSG00000162576	54587	MXRA8	matrix remodeling associated 8 [Source:HGNC Symbol;Acc:HGNC:7542]
ENSG00000163645	131831	ERICH6	glutamate rich 6 [Source:HGNC Symbol;Acc:HGNC:28602]
ENSG00000164967	138716	RPP25L	ribonuclease P/MRP subunit p25 like [Source:HGNC Symbol;Acc:HGNC:19909]
ENSG00000166169	27343	POLL	DNA polymerase lambda [Source:HGNC Symbol;Acc:HGNC:9184]
ENSG00000166407	4004	LMO1	LIM domain only 1 [Source:HGNC Symbol;Acc:HGNC:6641]
ENSG00000167094	158248	TTC16	tetratricopeptide repeat domain 16 [Source:HGNC Symbol;Acc:HGNC:26536]
ENSG00000167136	2021	ENDOG	endonuclease G [Source:HGNC Symbol;Acc:HGNC:3346]
ENSG00000167964	25837	RAB26	RAB26, member RAS oncogene family [Source:HGNC Symbol;Acc:HGNC:14259]
ENSG00000168140	114990	VASN	vasorin [Source:HGNC Symbol;Acc:HGNC:18517]
ENSG00000168528	347735	SERINC2	serine incorporator 2 [Source:HGNC Symbol;Acc:HGNC:23231]
ENSG00000168913	375704	ENHO	energy homeostasis associated [Source:HGNC Symbol;Acc:HGNC:24838]
ENSG00000171368	11076	TPPP	tubulin polymerization promoting protein [Source:HGNC Symbol;Acc:HGNC:24164]
ENSG00000171587	1826	DSCAM	DS cell adhesion molecule [Source:HGNC Symbol;Acc:HGNC:3039]
ENSG00000173809	91646	TDRD12	tudor domain containing 12 [Source:HGNC Symbol;Acc:HGNC:25044]
ENSG00000174944	9934	P2RY14	purinergic receptor P2Y14 [Source:HGNC Symbol;Acc:HGNC:16442]
ENSG00000177694	254827	NAALADL2	N-acetylated alpha-linked acidic dipeptidase like 2 [Source:HGNC Symbol;Acc:HGNC:23219]
ENSG00000178726	7056	THBD	thrombomodulin [Source:HGNC Symbol;Acc:HGNC:11784]
ENSG00000184163	388581	C1QTNF12	C1q and TNF related 12 [Source:HGNC Symbol;Acc:HGNC:32308]
ENSG00000185883	527	ATP6V0C	ATPase H+ transporting V0 subunit c [Source:HGNC Symbol;Acc:HGNC:855]
ENSG00000185942	286183	NKAIN3	sodium/potassium transporting ATPase interacting 3 [Source:HGNC Symbol;Acc:HGNC:26829]
ENSG00000186326	388531	RGS9BP	regulator of G protein signaling 9 binding protein [Source:HGNC Symbol;Acc:HGNC:30304]
ENSG00000187398	338645	LUZP2	leucine zipper protein 2 [Source:HGNC Symbol;Acc:HGNC:23206]
ENSG00000196428	9819	TSC22D2	TSC22 domain family member 2 [Source:HGNC Symbol;Acc:HGNC:29095]
ENSG00000196557	8912	CACNA1H	calcium voltage-gated channel subunit alpha1 H [Source:HGNC Symbol;Acc:HGNC:1395]
ENSG00000197774	197342	EME2	essential meiotic structure-specific endonuclease subunit 2 [Source:HGNC Symbol;Acc:HGNC:27289]
ENSG00000197879	4641	MYO1C	myosin IC [Source:HGNC Symbol;Acc:HGNC:7597]
ENSG00000198829	56670	SUCNR1	succinate receptor 1 [Source:HGNC Symbol;Acc:HGNC:4542]
ENSG00000205116	643965	TMEM88B	transmembrane protein 88B [Source:HGNC Symbol;Acc:HGNC:37099]
ENSG00000213859	147040	KCTD11	potassium channel tetramerization domain containing 11 [Source:HGNC Symbol;Acc:HGNC:21302]
ENSG00000243244	11037	STON1	stonin 1 [Source:HGNC Symbol;Acc:HGNC:17003]
ENSG00000249861	148003	LGALS16	galectin 16 [Source:HGNC Symbol;Acc:HGNC:40039]
ENSG00000251692	390667	PTX4	pentraxin 4 [Source:HGNC Symbol;Acc:HGNC:14171]
ENSG00000258728	NA		novel protein (GALT-IL11RA readthrough)
ENSG00000259784	NA		novel protein
ENSG00000260272	NA		novel protein

### Sheet: PPMI_AMP-PD_PFF
Ensembl Gene ID	Entrez Gene ID	Gene Name	Description
ENSG00000078328	54715	RBFOX1	RNA binding fox-1 homolog 1 [Source:HGNC Symbol;Acc:HGNC:18222]
