## Supplementary Table 8 for "Progression GWAS followed by functional characterization implicates E3 ubiquitin ligase *TRIM2* as a potential genetic modifier of Parkinson’s disease progression"

### Sheet: GWAS_SNPs_not_in_GTEx
Gene	SNP
ZBTB20	rs142084086
PPP2R3A	rs149239932
MED13L	rs139365555
LINC01482	rs143693407
ZBP1	rs141673834

### Sheet: GWAS_SNP_Brain_eQTL
Gene Symbol	Gencode Id	Variant Id	SNP	Source	P-Value	P-Value Threshold	NES	T-statistic	Tissue	-log10 P Value	1/P Value	Actions
ANAPC1	ENSG00000153107.11	chr2_111853779_T_C_b38	rs574099767	AMP-PD	0.95	NaN	0.015	0.06	Brain - Amygdala	0.0222764	1.05263	eQTL violin plot
ANAPC1	ENSG00000153107.11	chr2_111853779_T_C_b38	rs574099767	AMP-PD	0.21	4e-05	-0.25	-1.3	Brain - Anterior cingulate cortex (BA24)	0.677781	4.7619	eQTL violin plot
ANAPC1	ENSG00000153107.11	chr2_111853779_T_C_b38	rs574099767	AMP-PD	0.92	NaN	-0.016	-0.1	Brain - Caudate (basal ganglia)	0.0362122	1.08696	eQTL violin plot
ANAPC1	ENSG00000153107.11	chr2_111853779_T_C_b38	rs574099767	AMP-PD	0.97	NaN	-0.0089	-0.043	Brain - Cerebellar Hemisphere	0.0132283	1.03093	eQTL violin plot
ANAPC1	ENSG00000153107.11	chr2_111853779_T_C_b38	rs574099767	AMP-PD	0.34	NaN	-0.18	-0.97	Brain - Cerebellum	0.468521	2.94118	eQTL violin plot
ANAPC1	ENSG00000153107.11	chr2_111853779_T_C_b38	rs574099767	AMP-PD	0.6	NaN	0.071	0.53	Brain - Cortex	0.221849	1.66667	eQTL violin plot
ANAPC1	ENSG00000153107.11	chr2_111853779_T_C_b38	rs574099767	AMP-PD	0.72	NaN	-0.055	-0.36	Brain - Frontal Cortex (BA9)	0.142668	1.38889	eQTL violin plot
ANAPC1	ENSG00000153107.11	chr2_111853779_T_C_b38	rs574099767	AMP-PD	0.97	NaN	0.0088	0.035	Brain - Hippocampus	0.0132283	1.03093	eQTL violin plot
ANAPC1	ENSG00000153107.11	chr2_111853779_T_C_b38	rs574099767	AMP-PD	0.95	NaN	-0.016	-0.06	Brain - Hypothalamus	0.0222764	1.05263	eQTL violin plot
ANAPC1	ENSG00000153107.11	chr2_111853779_T_C_b38	rs574099767	AMP-PD	0.11	NaN	-0.3	-1.6	Brain - Nucleus accumbens (basal ganglia)	0.958607	9.09091	eQTL violin plot
ANAPC1	ENSG00000153107.11	chr2_111853779_T_C_b38	rs574099767	AMP-PD	0.13	NaN	0.29	1.5	Brain - Putamen (basal ganglia)	0.886057	7.69231	eQTL violin plot
ANAPC1	ENSG00000153107.11	chr2_111853779_T_C_b38	rs574099767	AMP-PD	0.1	NaN	0.47	1.6	Brain - Spinal cord (cervical c-1)	1	10	eQTL violin plot
ANAPC1	ENSG00000153107.11	chr2_111853779_T_C_b38	rs574099767	AMP-PD	0.13	NaN	-0.45	-1.5	Brain - Substantia nigra	0.886057	7.69231	eQTL violin plot
GLB1L2	ENSG00000149328.14	chr11_134378248_A_G_b38	rs147142161	AMP-PD	0.29	NaN	-0.32	-1.1	Brain - Amygdala	0.537602	3.44828	eQTL violin plot
GLB1L2	ENSG00000149328.14	chr11_134378248_A_G_b38	rs147142161	AMP-PD	0.036	NaN	0.51	2.1	Brain - Anterior cingulate cortex (BA24)	1.4437	27.7778	eQTL violin plot
GLB1L2	ENSG00000149328.14	chr11_134378248_A_G_b38	rs147142161	AMP-PD	0.42	NaN	0.11	0.81	Brain - Caudate (basal ganglia)	0.376751	2.38095	eQTL violin plot
GLB1L2	ENSG00000149328.14	chr11_134378248_A_G_b38	rs147142161	AMP-PD	0.82	NaN	-0.053	-0.23	Brain - Cerebellar Hemisphere	0.0861861	1.21951	eQTL violin plot
GLB1L2	ENSG00000149328.14	chr11_134378248_A_G_b38	rs147142161	AMP-PD	0.7	NaN	0.063	0.39	Brain - Cerebellum	0.154902	1.42857	eQTL violin plot
GLB1L2	ENSG00000149328.14	chr11_134378248_A_G_b38	rs147142161	AMP-PD	0.84	NaN	0.036	0.2	Brain - Cortex	0.0757207	1.19048	eQTL violin plot
GLB1L2	ENSG00000149328.14	chr11_134378248_A_G_b38	rs147142161	AMP-PD	0.41	NaN	-0.18	-0.83	Brain - Frontal Cortex (BA9)	0.387216	2.43902	eQTL violin plot
GLB1L2	ENSG00000149328.14	chr11_134378248_A_G_b38	rs147142161	AMP-PD	0.3	NaN	0.19	1	Brain - Hippocampus	0.522879	3.33333	eQTL violin plot
GLB1L2	ENSG00000149328.14	chr11_134378248_A_G_b38	rs147142161	AMP-PD	0.16	NaN	0.24	1.4	Brain - Hypothalamus	0.79588	6.25	eQTL violin plot
GLB1L2	ENSG00000149328.14	chr11_134378248_A_G_b38	rs147142161	AMP-PD	0.19	NaN	0.16	1.3	Brain - Nucleus accumbens (basal ganglia)	0.721246	5.26316	eQTL violin plot
GLB1L2	ENSG00000149328.14	chr11_134378248_A_G_b38	rs147142161	AMP-PD	0.53	NaN	0.1	0.62	Brain - Putamen (basal ganglia)	0.275724	1.88679	eQTL violin plot
GLB1L2	ENSG00000149328.14	chr11_134378248_A_G_b38	rs147142161	AMP-PD	0.99	NaN	-0.0031	-0.012	Brain - Spinal cord (cervical c-1)	0.00436481	1.0101	eQTL violin plot
GLB1L2	ENSG00000149328.14	chr11_134378248_A_G_b38	rs147142161	AMP-PD	0.14	NaN	0.71	1.5	Brain - Substantia nigra	0.853872	7.14286	eQTL violin plot
TRIM2	ENSG00000109654.14	chr4_153333364_G_A_b38	rs72729647	PPMI	0.53	NaN	-0.046	-0.63	Brain - Amygdala	0.275724	1.88679	eQTL violin plot
TRIM2	ENSG00000109654.14	chr4_153333364_G_A_b38	rs72729647	PPMI	0.98	NaN	0.0013	0.028	Brain - Anterior cingulate cortex (BA24)	0.00877392	1.02041	eQTL violin plot
TRIM2	ENSG00000109654.14	chr4_153333364_G_A_b38	rs72729647	PPMI	0.4	6.2e-05	0.041	0.84	Brain - Caudate (basal ganglia)	0.39794	2.5	eQTL violin plot
TRIM2	ENSG00000109654.14	chr4_153333364_G_A_b38	rs72729647	PPMI	0.16	NaN	-0.069	-1.4	Brain - Cerebellar Hemisphere	0.79588	6.25	eQTL violin plot
TRIM2	ENSG00000109654.14	chr4_153333364_G_A_b38	rs72729647	PPMI	0.29	NaN	-0.05	-1.1	Brain - Cerebellum	0.537602	3.44828	eQTL violin plot
TRIM2	ENSG00000109654.14	chr4_153333364_G_A_b38	rs72729647	PPMI	0.0054	6e-05	-0.13	-2.8	Brain - Cortex	2.26761	185.185	eQTL violin plot
TRIM2	ENSG00000109654.14	chr4_153333364_G_A_b38	rs72729647	PPMI	0.606				Brain - Frontal Cortex (BA9)	0.217527	1.65017	eQTL violin plot
TRIM2	ENSG00000109654.14	chr4_153333364_G_A_b38	rs72729647	PPMI	0.079	NaN	-0.082	-1.8	Brain - Hippocampus	1.10237	12.6582	eQTL violin plot
TRIM2	ENSG00000109654.14	chr4_153333364_G_A_b38	rs72729647	PPMI	0.21	NaN	-0.062	-1.3	Brain - Hypothalamus	0.677781	4.7619	eQTL violin plot
TRIM2	ENSG00000109654.14	chr4_153333364_G_A_b38	rs72729647	PPMI	0.99	NaN	0.00049	0.013	Brain - Nucleus accumbens (basal ganglia)	0.00436481	1.0101	eQTL violin plot
TRIM2	ENSG00000109654.14	chr4_153333364_G_A_b38	rs72729647	PPMI	0.33	4.5e-05	-0.053	-0.99	Brain - Putamen (basal ganglia)	0.481486	3.0303	eQTL violin plot
TRIM2	ENSG00000109654.14	chr4_153333364_G_A_b38	rs72729647	PPMI	0.0039	1.9e-05	-0.25	-3	Brain - Spinal cord (cervical c-1)	2.40894	256.41	eQTL violin plot
TRIM2	ENSG00000109654.14	chr4_153333364_G_A_b38	rs72729647	PPMI	0.11	NaN	-0.13	-1.6	Brain - Substantia nigra	0.958607	9.09091	eQTL violin plot
TRIM2	ENSG00000109654.14	chr4_153289137_A_G_b38	rs62323742	PPMI	0.72	NaN	-0.024	-0.36	Brain - Amygdala	0.142668	1.38889	eQTL violin plot
TRIM2	ENSG00000109654.14	chr4_153289137_A_G_b38	rs62323742	PPMI	0.94	NaN	0.0036	0.08	Brain - Anterior cingulate cortex (BA24)	0.0268721	1.06383	eQTL violin plot
TRIM2	ENSG00000109654.14	chr4_153289137_A_G_b38	rs62323742	PPMI	0.88	6.2e-05	-0.0068	-0.16	Brain - Caudate (basal ganglia)	0.0555173	1.13636	eQTL violin plot
TRIM2	ENSG00000109654.14	chr4_153289137_A_G_b38	rs62323742	PPMI	0.19	NaN	-0.06	-1.3	Brain - Cerebellar Hemisphere	0.721246	5.26316	eQTL violin plot
TRIM2	ENSG00000109654.14	chr4_153289137_A_G_b38	rs62323742	PPMI	0.57	NaN	-0.024	-0.57	Brain - Cerebellum	0.244125	1.75439	eQTL violin plot
TRIM2	ENSG00000109654.14	chr4_153289137_A_G_b38	rs62323742	PPMI	0.0036	6e-05	-0.12	-2.9	Brain - Cortex	2.4437	277.778	eQTL violin plot
TRIM2	ENSG00000109654.14	chr4_153289137_A_G_b38	rs62323742	PPMI	0.254				Brain - Frontal Cortex (BA9)	0.595166	3.93701	eQTL violin plot
TRIM2	ENSG00000109654.14	chr4_153289137_A_G_b38	rs62323742	PPMI	0.19	NaN	-0.051	-1.3	Brain - Hippocampus	0.721246	5.26316	eQTL violin plot
TRIM2	ENSG00000109654.14	chr4_153289137_A_G_b38	rs62323742	PPMI	0.013	NaN	-0.1	-2.5	Brain - Hypothalamus	1.88606	76.9231	eQTL violin plot
TRIM2	ENSG00000109654.14	chr4_153289137_A_G_b38	rs62323742	PPMI	0.79	NaN	0.0086	0.27	Brain - Nucleus accumbens (basal ganglia)	0.102373	1.26582	eQTL violin plot
TRIM2	ENSG00000109654.14	chr4_153289137_A_G_b38	rs62323742	PPMI	0.83	4.5e-05	-0.011	-0.22	Brain - Putamen (basal ganglia)	0.0809219	1.20482	eQTL violin plot
TRIM2	ENSG00000109654.14	chr4_153289137_A_G_b38	rs62323742	PPMI	0.001	1.9e-05	-0.24	-3.4	Brain - Spinal cord (cervical c-1)	3	1000	eQTL violin plot
TRIM2	ENSG00000109654.14	chr4_153289137_A_G_b38	rs62323742	PPMI	0.026	NaN	-0.16	-2.3	Brain - Substantia nigra	1.58503	38.4615	eQTL violin plot
Data Source: GTEx Analysis Release V8 (dbGaP Accession phs000424.v8.p2)
Note: NES are the effect sizes in a normalized space where magnitude has no direct biological interpretation. Allelic fold-change (aFC) is available for the top variant in the egene table .

### Sheet: TRIM2_GeL
SNPs	# Carriers in PD FP (proportion)	# Carriers in PD NFP (proportion)	Fisher’s exact P
rs72729647	33/81 (0.41)	37/112 (0.33)	0.29
rs62323742	50/81 (0.62)	56/112 (0.5)	0.11
FP = Fast Progressor; NFP = Not-Fast Progressor
