## Supplementary Table 12 for "Progression GWAS followed by functional characterization implicates E3 ubiquitin ligase *TRIM2* as a potential genetic modifier of Parkinson’s disease progression"

### Sheet: DEG_all_DMG
ENSEMBL_Gene_ID	ENSEMBL_Transcript_ID	ENTREZID	hgnc_symbol	description	chromosome_name	logFC_expression	adj.P.Val_expression	CpG_Probe	logFC_methylation	adj.P.Val_methylation	DMPDirection	GeneLocation	ChromHMM_Rollup
ENSG00000131016	ENST00000253332	9590	AKAP12	A-kinase anchoring protein 12 [Source:HGNC Symbol;Acc:HGNC:370]	6	0.00835042	0.00707666	cg24121503	-0.00169928	0.0339821	Hypomethylated	Body	Inactive
ENSG00000188487	ENST00000379554	387755	INSC	INSC spindle orientation adaptor protein [Source:HGNC Symbol;Acc:HGNC:33116]	11	0.00720022	0.0221514	cg23463269	0.00215594	0.0254856	Hypermethylated	TSS200;Body	Enhancer
ENSG00000124107	ENST00000338380	6590	SLPI	secretory leukocyte peptidase inhibitor [Source:HGNC Symbol;Acc:HGNC:11092]	20	0.0059172	0.00353557	cg23480341	-0.00278352	0.0043449	Hypomethylated	TSS1500	Enhancer
ENSG00000124107	ENST00000338380	6590	SLPI	secretory leukocyte peptidase inhibitor [Source:HGNC Symbol;Acc:HGNC:11092]	20	0.0059172	0.00353557	cg12966875	-0.00188894	0.0272379	Hypomethylated	TSS1500	Enhancer
ENSG00000115602	ENST00000404917	9173	IL1RL1	interleukin 1 receptor like 1 [Source:HGNC Symbol;Acc:HGNC:5998]	2	0.00568992	0.00747287	cg13776526	-0.00221251	0.00640587	Hypomethylated	TSS1500;5'UTR	Inactive
ENSG00000120217	ENST00000381577	29126	CD274	CD274 molecule [Source:HGNC Symbol;Acc:HGNC:17635]	9	0.00551613	0.00146363	cg19724470	-0.00264517	0.0381789	Hypomethylated	5'UTR	Promoter
ENSG00000169432	ENST00000642356	6335	SCN9A	sodium voltage-gated channel alpha subunit 9 [Source:HGNC Symbol;Acc:HGNC:10597]	2	0.00491729	0.00208252	cg22872396	-0.00344873	0.0139805	Hypomethylated	5'UTR	Inactive
ENSG00000167207	ENST00000647318	64127	NOD2	nucleotide binding oligomerization domain containing 2 [Source:HGNC Symbol;Acc:HGNC:5331]	16	0.00395565	0.00377544	cg08554257	-0.00282941	0.00846731	Hypomethylated	TSS1500	Enhancer
ENSG00000145685	ENST00000515007	10184	LHFPL2	LHFPL tetraspan subfamily member 2 [Source:HGNC Symbol;Acc:HGNC:6588]	5	0.00318276	0.00763435	cg23712885	-0.00162921	0.0298505	Hypomethylated	Body	Transcribed
ENSG00000087253	ENST00000262134	54947	LPCAT2	lysophosphatidylcholine acyltransferase 2 [Source:HGNC Symbol;Acc:HGNC:26032]	16	0.00310566	0.0118588	cg16861537	-0.00179856	0.0151652	Hypomethylated	TSS1500	Inactive
ENSG00000117410	ENST00000472505	533	ATP6V0B	ATPase H+ transporting V0 subunit b [Source:HGNC Symbol;Acc:HGNC:861]	1	0.00302249	0.00168431	cg11235829	-0.00151527	0.02686	Hypomethylated	TSS1500	Promoter
ENSG00000188906	ENST00000416796	120892	LRRK2	leucine rich repeat kinase 2 [Source:HGNC Symbol;Acc:HGNC:18618]	12	0.00287269	0.049686	cg18050543	0.00391463	0.0143173	Hypermethylated	TSS1500	Promoter
ENSG00000124019	ENST00000389874	79843	FAM124B	family with sequence similarity 124 member B [Source:HGNC Symbol;Acc:HGNC:26224]	2	0.0028168	0.0254752	cg25313930	0.00168166	0.0488056	Hypermethylated	TSS200	Repressed
ENSG00000171862	ENST00000371953	5728	PTEN	phosphatase and tensin homolog [Source:HGNC Symbol;Acc:HGNC:9588]	10	0.00272523	0.0456256	cg13021550	0.00114756	0.0489767	Hypermethylated	5'UTR;Body	Promoter
ENSG00000168899	ENST00000306384	10791	VAMP5	vesicle associated membrane protein 5 [Source:HGNC Symbol;Acc:HGNC:12646]	2	0.00268727	0.0261357	cg23921113	-0.00135296	0.0334689	Hypomethylated	TSS1500	Enhancer
ENSG00000118508	ENST00000367495	10981	RAB32	RAB32, member RAS oncogene family [Source:HGNC Symbol;Acc:HGNC:9772]	6	0.00238721	0.0288482	cg01915609	0.00172811	0.0259988	Hypermethylated	TSS1500	Enhancer
ENSG00000185880	ENST00000559390	140691	TRIM69	tripartite motif containing 69 [Source:HGNC Symbol;Acc:HGNC:17857]	15	0.00228766	0.0142889	cg22107533	-0.00111407	0.029745	Hypomethylated	TSS1500	Enhancer
ENSG00000138185	ENST00000453258	953	ENTPD1	ectonucleoside triphosphate diphosphohydrolase 1 [Source:HGNC Symbol;Acc:HGNC:3363]	10	0.00218534	0.044716	cg27111077	-0.00184443	0.0375123	Hypomethylated	Body;5'UTR	Enhancer
ENSG00000120594	ENST00000377242	84898	PLXDC2	plexin domain containing 2 [Source:HGNC Symbol;Acc:HGNC:21013]	10	0.0020832	0.0493033	cg20940969	-0.00123734	0.0294042	Hypomethylated	Body	Inactive
ENSG00000204264	ENST00000490613	5696	PSMB8	proteasome 20S subunit beta 8 [Source:HGNC Symbol;Acc:HGNC:9545]	6	0.00185491	0.0419966	cg08099136	-0.00207556	0.00319127	Hypomethylated	Body	Promoter
ENSG00000123066	ENST00000281928	23389	MED13L	mediator complex subunit 13L [Source:HGNC Symbol;Acc:HGNC:22962]	12	0.0018064	0.0122438	cg08670831	-0.00133835	0.0253788	Hypomethylated	Body	Enhancer
ENSG00000175938	ENST00000318663	93129	ORAI3	ORAI calcium release-activated calcium modulator 3 [Source:HGNC Symbol;Acc:HGNC:28185]	16	0.0017642	0.0185929	cg04649627	0.00170824	0.0427863	Hypermethylated	3'UTR;TSS1500	Promoter
ENSG00000115325	ENST00000409429	1796	DOK1	docking protein 1 [Source:HGNC Symbol;Acc:HGNC:2990]	2	0.00164955	0.0257936	cg03663721	0.00178462	0.0332951	Hypermethylated	Body;5'UTR;1stExon	Promoter
ENSG00000144231	ENST00000272645	5433	POLR2D	RNA polymerase II subunit D [Source:HGNC Symbol;Acc:HGNC:9191]	2	-0.00111493	0.0164055	cg01200177	-0.00242926	0.0237087	Hypomethylated	TSS1500	Promoter
ENSG00000101361	ENST00000329276	10528	NOP56	NOP56 ribonucleoprotein [Source:HGNC Symbol;Acc:HGNC:15911]	20	-0.00128951	0.0470098	cg08832418	-0.00166044	0.00760487	Hypomethylated	TSS1500;TSS200;Body	Promoter
ENSG00000131378	ENST00000607320	23180	RFTN1	raftlin, lipid raft linker 1 [Source:HGNC Symbol;Acc:HGNC:30278]	3	-0.00141403	0.0453225	cg05473205	0.00180363	0.00744992	Hypermethylated	Body	Enhancer
ENSG00000198771	ENST00000367854	92241	RCSD1	RCSD domain containing 1 [Source:HGNC Symbol;Acc:HGNC:28310]	1	-0.00146407	0.0452868	cg20259210	0.00100919	0.044267	Hypermethylated	Body	Enhancer
ENSG00000179195	ENST00000537532	144348	ZNF664	zinc finger protein 664 [Source:HGNC Symbol;Acc:HGNC:25406]	12	-0.00155685	0.00764674	cg03208742	-0.00351675	0.0180042	Hypomethylated	5'UTR	Transcribed
ENSG00000179195	ENST00000537532	144348	ZNF664	zinc finger protein 664 [Source:HGNC Symbol;Acc:HGNC:25406]	12	-0.00155685	0.00764674	cg25459280	0.0050388	0.0413939	Hypermethylated	5'UTR	Enhancer
ENSG00000182568	ENST00000338745	6304	SATB1	SATB homeobox 1 [Source:HGNC Symbol;Acc:HGNC:10541]	3	-0.00159452	0.0492305	cg16489771	0.00135688	0.0110774	Hypermethylated	TSS200	Inactive
ENSG00000009790	ENST00000400959	80342	TRAF3IP3	TRAF3 interacting protein 3 [Source:HGNC Symbol;Acc:HGNC:30766]	1	-0.00161274	0.0135067	cg22916645	0.00125668	0.0449522	Hypermethylated	5'UTR;Body	Promoter
ENSG00000101161	ENST00000266079	24148	PRPF6	pre-mRNA processing factor 6 [Source:HGNC Symbol;Acc:HGNC:15860]	20	-0.00163707	0.0356528	cg03224418	-0.00179955	0.00723269	Hypomethylated	TSS1500	Promoter
ENSG00000101161	ENST00000266079	24148	PRPF6	pre-mRNA processing factor 6 [Source:HGNC Symbol;Acc:HGNC:15860]	20	-0.00163707	0.0356528	cg09149737	-0.00107701	0.0286712	Hypomethylated	TSS1500	Promoter
ENSG00000150995	ENST00000649669	3708	ITPR1	inositol 1,4,5-trisphosphate receptor type 1 [Source:HGNC Symbol;Acc:HGNC:6180]	3	-0.00168104	0.0247008	cg21760140	0.00306134	0.0096456	Hypermethylated	Body	Transcribed
ENSG00000156299	ENST00000286827	7074	TIAM1	TIAM Rac1 associated GEF 1 [Source:HGNC Symbol;Acc:HGNC:11805]	21	-0.00177253	0.035475	cg20591112	0.00177761	0.0231822	Hypermethylated	TSS1500	Promoter
ENSG00000113263	ENST00000521769	3702	ITK	IL2 inducible T cell kinase [Source:HGNC Symbol;Acc:HGNC:6171]	5	-0.00189678	0.0371607	cg17516539	-0.00175561	0.0237087	Hypomethylated	3'UTR	Enhancer
ENSG00000176619	ENST00000532465	84823	LMNB2	lamin B2 [Source:HGNC Symbol;Acc:HGNC:6638]	19	-0.00191321	0.0275267	cg22068629	0.00121731	0.0278969	Hypermethylated	Body	Enhancer
ENSG00000171649	ENST00000598726	284307	ZIK1	zinc finger protein interacting with K protein 1 [Source:HGNC Symbol;Acc:HGNC:33104]	19	-0.00192193	0.0461287	cg01046104	0.00187357	0.0487066	Hypermethylated	TSS200	Promoter
ENSG00000103064	ENST00000618043	9057	SLC7A6	solute carrier family 7 member 6 [Source:HGNC Symbol;Acc:HGNC:11064]	16	-0.00194659	0.0290311	cg05436254	0.00108515	0.0452067	Hypermethylated	Body	Enhancer
ENSG00000103064	ENST00000618043	9057	SLC7A6	solute carrier family 7 member 6 [Source:HGNC Symbol;Acc:HGNC:11064]	16	-0.00194659	0.0290311	cg11769995	0.00102897	0.0479239	Hypermethylated	Body	Enhancer
ENSG00000057935	ENST00000405592	57504	MTA3	metastasis associated 1 family member 3 [Source:HGNC Symbol;Acc:HGNC:23784]	2	-0.00199131	0.0211055	cg15284655	0.00136353	0.0188501	Hypermethylated	1stExon;TSS1500	Repressed
ENSG00000071626	ENST00000336761	26528	DAZAP1	DAZ associated protein 1 [Source:HGNC Symbol;Acc:HGNC:2683]	19	-0.0020547	0.0316559	cg08140797	-0.00170387	0.0498087	Hypomethylated	Body	Transcribed
ENSG00000189046	ENST00000343075	121642	ALKBH2	alkB homolog 2, alpha-ketoglutarate dependent dioxygenase [Source:HGNC Symbol;Acc:HGNC:32487]	12	-0.00217541	0.0208585	cg05509800	-0.00200284	0.028675	Hypomethylated	TSS1500	Promoter
ENSG00000152465	ENST00000466201	9397	NMT2	N-myristoyltransferase 2 [Source:HGNC Symbol;Acc:HGNC:7858]	10	-0.00233366	0.00110316	cg17224837	-0.0013126	0.0488056	Hypomethylated	3'UTR	Transcribed
ENSG00000178199	ENST00000409806	340152	ZC3H12D	zinc finger CCCH-type containing 12D [Source:HGNC Symbol;Acc:HGNC:21175]	6	-0.00233899	0.0224067	cg06762457	-0.0019926	0.016117	Hypomethylated	TSS1500	Enhancer
ENSG00000197694	ENST00000372731	6709	SPTAN1	spectrin alpha, non-erythrocytic 1 [Source:HGNC Symbol;Acc:HGNC:11273]	9	-0.00241721	0.0452868	cg16013896	-0.00145816	0.0285313	Hypomethylated	TSS1500;Body	Promoter
ENSG00000168280	ENST00000679018	3800	KIF5C	kinesin family member 5C [Source:HGNC Symbol;Acc:HGNC:6325]	2	-0.00256101	0.0279911	cg07580038	0.00171497	0.0354183	Hypermethylated	Body	Promoter
ENSG00000185760	ENST00000342056	56479	KCNQ5	potassium voltage-gated channel subfamily Q member 5 [Source:HGNC Symbol;Acc:HGNC:6299]	6	-0.00258506	0.0400075	cg02654372	-0.000923868	0.0401149	Hypomethylated	Body	Transcribed
ENSG00000132382	ENST00000381556	10514	MYBBP1A	MYB binding protein 1a [Source:HGNC Symbol;Acc:HGNC:7546]	17	-0.00259133	0.049899	cg09726279	-0.000826616	0.0286369	Hypomethylated	Body	Promoter
ENSG00000198286	ENST00000396946	84433	CARD11	caspase recruitment domain family member 11 [Source:HGNC Symbol;Acc:HGNC:16393]	7	-0.00261163	0.0356528	cg09865488	-0.00199375	0.00785135	Hypomethylated	Body	Transcribed
ENSG00000133030	ENST00000651222	23164	MPRIP	myosin phosphatase Rho interacting protein [Source:HGNC Symbol;Acc:HGNC:30321]	17	-0.00267098	0.00388682	cg23842572	0.00156668	0.0127522	Hypermethylated	Body	Transcribed
ENSG00000196405	ENST00000402714	51466	EVL	Enah/Vasp-like [Source:HGNC Symbol;Acc:HGNC:20234]	14	-0.00271654	0.00881368	cg25273875	0.00150327	0.0289689	Hypermethylated	Body	Enhancer
ENSG00000115306	ENST00000356805	6711	SPTBN1	spectrin beta, non-erythrocytic 1 [Source:HGNC Symbol;Acc:HGNC:11275]	2	-0.00272125	0.0011767	cg06299644	-0.00150964	0.0272379	Hypomethylated	5'UTR	Repressed
ENSG00000138795	ENST00000379951	51176	LEF1	lymphoid enhancer binding factor 1 [Source:HGNC Symbol;Acc:HGNC:6551]	4	-0.00287145	0.0121921	cg06408078	0.00188953	0.0231771	Hypermethylated	TSS1500;Body	Repressed
ENSG00000134954	ENST00000392668	2113	ETS1	ETS proto-oncogene 1, transcription factor [Source:HGNC Symbol;Acc:HGNC:3488]	11	-0.00288824	0.000861305	cg13448797	0.00117383	0.048307	Hypermethylated	Body	Transcribed
ENSG00000034053	ENST00000561069	321	APBA2	amyloid beta precursor protein binding family A member 2 [Source:HGNC Symbol;Acc:HGNC:579]	15	-0.00318369	0.00835199	cg09077934	0.00224635	0.0060435	Hypermethylated	Body	Inactive
ENSG00000182463	ENST00000371497	128553	TSHZ2	teashirt zinc finger homeobox 2 [Source:HGNC Symbol;Acc:HGNC:13010]	20	-0.00322383	0.0323122	cg17809895	0.00194834	0.0486716	Hypermethylated	1stExon;5'UTR	Promoter
ENSG00000185989	ENST00000334062	22821	RASA3	RAS p21 protein activator 3 [Source:HGNC Symbol;Acc:HGNC:20331]	13	-0.00326809	0.00523967	cg10800346	-0.0015838	0.0360025	Hypomethylated	Body	Enhancer
ENSG00000107957	ENST00000369774	9644	SH3PXD2A	SH3 and PX domains 2A [Source:HGNC Symbol;Acc:HGNC:23664]	10	-0.0033742	0.0413874	cg10945606	-0.000875603	0.0224168	Hypomethylated	Body	Transcribed
ENSG00000107957	ENST00000369774	9644	SH3PXD2A	SH3 and PX domains 2A [Source:HGNC Symbol;Acc:HGNC:23664]	10	-0.0033742	0.0413874	cg05480936	-0.00071418	0.0281058	Hypomethylated	Body	Inactive
ENSG00000166313	ENST00000526240	322	APBB1	amyloid beta precursor protein binding family B member 1 [Source:HGNC Symbol;Acc:HGNC:581]	11	-0.00341198	0.000465814	cg19199146	0.00124175	0.0463556	Hypermethylated	5'UTR;TSS200;1stExon;Body	Transcribed
ENSG00000137502	ENST00000612684	27314	RAB30	RAB30, member RAS oncogene family [Source:HGNC Symbol;Acc:HGNC:9770]	11	-0.00345738	0.000366905	cg00527254	-0.000958361	0.0487141	Hypomethylated	Body	Enhancer
ENSG00000099204	ENST00000392952	3983	ABLIM1	actin binding LIM protein 1 [Source:HGNC Symbol;Acc:HGNC:78]	10	-0.00352902	3.57195e-05	cg01185921	-0.00139113	0.0162315	Hypomethylated	TSS200	Inactive
ENSG00000099204	ENST00000392952	3983	ABLIM1	actin binding LIM protein 1 [Source:HGNC Symbol;Acc:HGNC:78]	10	-0.00352902	3.57195e-05	cg08587685	-0.00116694	0.0165833	Hypomethylated	Body	Promoter
ENSG00000112486	ENST00000400926	1235	CCR6	C-C motif chemokine receptor 6 [Source:HGNC Symbol;Acc:HGNC:1607]	6	-0.00371686	0.000804284	cg04269510	0.00122258	0.0435359	Hypermethylated	5'UTR	Enhancer
ENSG00000197705	ENST00000359358	57565	KLHL14	kelch like family member 14 [Source:HGNC Symbol;Acc:HGNC:29266]	18	-0.00479374	0.0100848	cg05784157	0.00146183	0.0279719	Hypermethylated	Body	Repressed
ENSG00000197705	ENST00000359358	57565	KLHL14	kelch like family member 14 [Source:HGNC Symbol;Acc:HGNC:29266]	18	-0.00479374	0.0100848	cg22648949	0.00176072	0.0336648	Hypermethylated	5'UTR	Repressed
ENSG00000197705	ENST00000359358	57565	KLHL14	kelch like family member 14 [Source:HGNC Symbol;Acc:HGNC:29266]	18	-0.00479374	0.0100848	cg04209727	0.00157359	0.0440869	Hypermethylated	Body	Repressed
ENSG00000081059	ENST00000342854	6932	TCF7	transcription factor 7 [Source:HGNC Symbol;Acc:HGNC:11639]	5	-0.00494702	0.00113523	cg10785051	0.00282597	0.00090796	Hypermethylated	TSS1500	Enhancer
ENSG00000173585	ENST00000395963	10803	CCR9	C-C motif chemokine receptor 9 [Source:HGNC Symbol;Acc:HGNC:1610]	3	-0.00496633	0.0162953	cg17642041	0.00124048	0.0217343	Hypermethylated	TSS200	Enhancer
ENSG00000196092	ENST00000358127	5079	PAX5	paired box 5 [Source:HGNC Symbol;Acc:HGNC:8619]	9	-0.00629432	0.000853709	cg13959831	-0.00236593	0.0109308	Hypomethylated	Body	Enhancer
ENSG00000062524	ENST00000263800	4058	LTK	leukocyte receptor tyrosine kinase [Source:HGNC Symbol;Acc:HGNC:6721]	15	-0.00673333	0.000340099	cg14271686	0.00143605	0.0327588	Hypermethylated	TSS200	Enhancer

### Sheet: DEG_promoter_DMG
ENSEMBL_Gene_ID	ENSEMBL_Transcript_ID	ENTREZID	hgnc_symbol	description	chromosome_name	logFC_expression	adj.P.Val_expression	CpG_Probe	logFC_methylation	adj.P.Val_methylation	DMPDirection	GeneLocation	ChromHMM_Rollup
ENSG00000120217	ENST00000381577	29126	CD274	CD274 molecule [Source:HGNC Symbol;Acc:HGNC:17635]	9	0.00551613	0.00146363	cg19724470	-0.00264517	0.0381789	Hypomethylated	5'UTR	Promoter
ENSG00000117410	ENST00000472505	533	ATP6V0B	ATPase H+ transporting V0 subunit b [Source:HGNC Symbol;Acc:HGNC:861]	1	0.00302249	0.00168431	cg11235829	-0.00151527	0.02686	Hypomethylated	TSS1500	Promoter
ENSG00000188906	ENST00000416796	120892	LRRK2	leucine rich repeat kinase 2 [Source:HGNC Symbol;Acc:HGNC:18618]	12	0.00287269	0.049686	cg18050543	0.00391463	0.0143173	Hypermethylated	TSS1500	Promoter
ENSG00000171862	ENST00000371953	5728	PTEN	phosphatase and tensin homolog [Source:HGNC Symbol;Acc:HGNC:9588]	10	0.00272523	0.0456256	cg13021550	0.00114756	0.0489767	Hypermethylated	5'UTR;Body	Promoter
ENSG00000204264	ENST00000490613	5696	PSMB8	proteasome 20S subunit beta 8 [Source:HGNC Symbol;Acc:HGNC:9545]	6	0.00185491	0.0419966	cg08099136	-0.00207556	0.00319127	Hypomethylated	Body	Promoter
ENSG00000175938	ENST00000318663	93129	ORAI3	ORAI calcium release-activated calcium modulator 3 [Source:HGNC Symbol;Acc:HGNC:28185]	16	0.0017642	0.0185929	cg04649627	0.00170824	0.0427863	Hypermethylated	3'UTR;TSS1500	Promoter
ENSG00000115325	ENST00000409429	1796	DOK1	docking protein 1 [Source:HGNC Symbol;Acc:HGNC:2990]	2	0.00164955	0.0257936	cg03663721	0.00178462	0.0332951	Hypermethylated	Body;5'UTR;1stExon	Promoter
ENSG00000144231	ENST00000272645	5433	POLR2D	RNA polymerase II subunit D [Source:HGNC Symbol;Acc:HGNC:9191]	2	-0.00111493	0.0164055	cg01200177	-0.00242926	0.0237087	Hypomethylated	TSS1500	Promoter
ENSG00000101361	ENST00000329276	10528	NOP56	NOP56 ribonucleoprotein [Source:HGNC Symbol;Acc:HGNC:15911]	20	-0.00128951	0.0470098	cg08832418	-0.00166044	0.00760487	Hypomethylated	TSS1500;TSS200;Body	Promoter
ENSG00000009790	ENST00000400959	80342	TRAF3IP3	TRAF3 interacting protein 3 [Source:HGNC Symbol;Acc:HGNC:30766]	1	-0.00161274	0.0135067	cg22916645	0.00125668	0.0449522	Hypermethylated	5'UTR;Body	Promoter
ENSG00000101161	ENST00000266079	24148	PRPF6	pre-mRNA processing factor 6 [Source:HGNC Symbol;Acc:HGNC:15860]	20	-0.00163707	0.0356528	cg03224418	-0.00179955	0.00723269	Hypomethylated	TSS1500	Promoter
ENSG00000101161	ENST00000266079	24148	PRPF6	pre-mRNA processing factor 6 [Source:HGNC Symbol;Acc:HGNC:15860]	20	-0.00163707	0.0356528	cg09149737	-0.00107701	0.0286712	Hypomethylated	TSS1500	Promoter
ENSG00000156299	ENST00000286827	7074	TIAM1	TIAM Rac1 associated GEF 1 [Source:HGNC Symbol;Acc:HGNC:11805]	21	-0.00177253	0.035475	cg20591112	0.00177761	0.0231822	Hypermethylated	TSS1500	Promoter
ENSG00000171649	ENST00000598726	284307	ZIK1	zinc finger protein interacting with K protein 1 [Source:HGNC Symbol;Acc:HGNC:33104]	19	-0.00192193	0.0461287	cg01046104	0.00187357	0.0487066	Hypermethylated	TSS200	Promoter
ENSG00000189046	ENST00000343075	121642	ALKBH2	alkB homolog 2, alpha-ketoglutarate dependent dioxygenase [Source:HGNC Symbol;Acc:HGNC:32487]	12	-0.00217541	0.0208585	cg05509800	-0.00200284	0.028675	Hypomethylated	TSS1500	Promoter
ENSG00000197694	ENST00000372731	6709	SPTAN1	spectrin alpha, non-erythrocytic 1 [Source:HGNC Symbol;Acc:HGNC:11273]	9	-0.00241721	0.0452868	cg16013896	-0.00145816	0.0285313	Hypomethylated	TSS1500;Body	Promoter
ENSG00000168280	ENST00000679018	3800	KIF5C	kinesin family member 5C [Source:HGNC Symbol;Acc:HGNC:6325]	2	-0.00256101	0.0279911	cg07580038	0.00171497	0.0354183	Hypermethylated	Body	Promoter
ENSG00000132382	ENST00000381556	10514	MYBBP1A	MYB binding protein 1a [Source:HGNC Symbol;Acc:HGNC:7546]	17	-0.00259133	0.049899	cg09726279	-0.000826616	0.0286369	Hypomethylated	Body	Promoter
ENSG00000182463	ENST00000371497	128553	TSHZ2	teashirt zinc finger homeobox 2 [Source:HGNC Symbol;Acc:HGNC:13010]	20	-0.00322383	0.0323122	cg17809895	0.00194834	0.0486716	Hypermethylated	1stExon;5'UTR	Promoter
ENSG00000099204	ENST00000392952	3983	ABLIM1	actin binding LIM protein 1 [Source:HGNC Symbol;Acc:HGNC:78]	10	-0.00352902	3.57195e-05	cg08587685	-0.00116694	0.0165833	Hypomethylated	Body	Promoter

### Sheet: DEG_DAP_CSF
Protein_symbol	ENSEMBL_Gene_ID	ENSEMBL_Transcript_ID	ENTREZID	description	Chromosome
SNX9	ENSG00000130340	ENST00000614703	51429	sorting nexin 9 [Source:HGNC Symbol;Acc:HGNC:14973]	6
LILRA5	ENSG00000187116	ENST00000432233	353514	leukocyte immunoglobulin like receptor A5 [Source:HGNC Symbol;Acc:HGNC:16309]	19
MNDA	ENSG00000163563	ENST00000491210	4332	myeloid cell nuclear differentiation antigen [Source:HGNC Symbol;Acc:HGNC:7183]	1
LCN2	ENSG00000148346	ENST00000373017	3934	lipocalin 2 [Source:HGNC Symbol;Acc:HGNC:6526]	9
PGLYRP1	ENSG00000008438	ENST00000008938	8993	peptidoglycan recognition protein 1 [Source:HGNC Symbol;Acc:HGNC:8904]	19
NCF2	ENSG00000116701	ENST00000367536	4688	neutrophil cytosolic factor 2 [Source:HGNC Symbol;Acc:HGNC:7661]	1
CD22	ENSG00000012124	ENST00000598537	933	CD22 molecule [Source:HGNC Symbol;Acc:HGNC:1643]	19
EGLN1	ENSG00000135766	ENST00000667629	54583	egl-9 family hypoxia inducible factor 1 [Source:HGNC Symbol;Acc:HGNC:1232]	1
CLEC7A	ENSG00000172243	ENST00000353231	64581	C-type lectin domain containing 7A [Source:HGNC Symbol;Acc:HGNC:14558]	12
TNFRSF10A	ENSG00000104689	ENST00000221132	8797	TNF receptor superfamily member 10a [Source:HGNC Symbol;Acc:HGNC:11904]	8
EZR	ENSG00000092820	ENST00000337147	7430	ezrin [Source:HGNC Symbol;Acc:HGNC:12691]	6

### Sheet: DEG_DAP_Plasma
Protein_symbol	ENSEMBL_Gene_ID	ENSEMBL_Transcript_ID	ENTREZID	description	Chromosome
LCN2	ENSG00000148346	ENST00000373017	3934	lipocalin 2 [Source:HGNC Symbol;Acc:HGNC:6526]	9
CXCL16	ENSG00000161921	ENST00000293778	58191	C-X-C motif chemokine ligand 16 [Source:HGNC Symbol;Acc:HGNC:16642]	17
DPP4	ENSG00000197635	ENST00000677015	1803	dipeptidyl peptidase 4 [Source:HGNC Symbol;Acc:HGNC:3009]	2
HGF	ENSG00000019991	ENST00000222390	3082	hepatocyte growth factor [Source:HGNC Symbol;Acc:HGNC:4893]	7
CD79B	ENSG00000007312	ENST00000006750	974	CD79b molecule [Source:HGNC Symbol;Acc:HGNC:1699]	17
C1QA	ENSG00000173372	ENST00000374642	712	complement C1q A chain [Source:HGNC Symbol;Acc:HGNC:1241]	1
TNFRSF10A	ENSG00000104689	ENST00000221132	8797	TNF receptor superfamily member 10a [Source:HGNC Symbol;Acc:HGNC:11904]	8
DRAXIN	ENSG00000162490	ENST00000294485	374946	dorsal inhibitory axon guidance protein [Source:HGNC Symbol;Acc:HGNC:25054]	1

### Sheet: DMG_DAP_CSF
Protein_symbol	Cpg_Probe	DMPDirection	CHR	GeneLocation	ChromHMM_Rollup
PRKAR1A	cg15908654	Hypermethylated	17	5'UTR	Enhancer
PDGFA	cg17814047	Hypermethylated	7	TSS1500	Repressed
VWF	cg23551979	Hypermethylated	12	Body	Insulator
GUCA2A	cg09212118	Hypomethylated	1	TSS200	Inactive

### Sheet: DMG_DAP_Plasma
Protein_symbol	Cpg_Probe	DMPDirection	CHR	GeneLocation	ChromHMM_Rollup
THBS4	cg18110483	Hypermethylated	5	TSS200	Repressed
NRP1	cg05504719	Hypomethylated	10	Body	Inactive
CHL1	cg12065366	Hypermethylated	3	TSS200	Promoter
IL18BP	cg13944685	Hypomethylated	11	TSS200;5'UTR;TSS1500;1stExon	Enhancer
NPPB	cg08062194	Hypomethylated	1	TSS1500	Repressed
IL4R	cg15054753	Hypomethylated	16	5'UTR	Promoter
PTPRM	cg23316787	Hypermethylated	18	Body	Repressed
SCARB2	cg17193175	Hypermethylated	4	Body	Enhancer
CDCP1	cg02028151	Hypomethylated	3	Body	Repressed
ADAM22	cg03999165	Hypermethylated	7	ExonBnd;Body	Transcribed
RSPO1	cg10628818	Hypermethylated	1	1stExon;5'UTR	Repressed
KLB	cg25940248	Hypermethylated	4	Body	Promoter
VCAN	cg19814134	Hypermethylated	5	5'UTR	Promoter
